# CRISPR-Cas3-Based Detection of *Cryptosporidium* and Pepper Mild Mottle Virus in Environmental Waters Using a Test-Strip Readout

**DOI:** 10.64898/2026.11.13.26368066

**Authors:** Shotaro Torii, Rika Hirano, Made Sandhyana Angga, Kohei Takeshita, Kazuto Yoshimi, Masaaki Kitajima, Tomoji Mashimo, Kumiko Oguma

## Abstract

Test-strip-based CRISPR diagnostics could enable decentralized nucleic acid monitoring, but their application to environmental waters has been constrained by insufficient sensitivity and complex environmental matrices. Here, we developed a highly sensitive and specific assay combining reverse transcription-nested recombinase polymerase amplification (RT-nRPA) with Cas3-Operated Nucleic Acid detectioN (CONAN) for test-strip-based detection of *Cryptosporidium* 18S rRNA and pepper mild mottle virus (PMMoV). Introducing a second, nRPA step reduced the 50% limit of detection (LOD_50_) to 2.0 copies/reaction for *Cryptosporidium* and 1.5 copies/reaction for PMMoV. In 17 river water and six wastewater extracts, CONAN was positive for all nRPA products containing the *Cryptosporidium* sequence and negative for all products lacking the target. Cas12a-based DETECTR was negative for four *Cryptosporidium*-containing nRPA products, whereas LAMP and qPCR frequently cross-reacted with non-target environmental eukaryotic sequences. Consequently, nRPA-CONAN can overcome sensitivity and specificity constraints and offer a practical route toward instrument-light nucleic acid monitoring in environmental waters.
