## Supplementary material for "CRISPR-Cas3-Based Detection of *Cryptosporidium* and Pepper Mild Mottle Virus in Environmental Waters Using a Test-Strip Readout": Table S

### Sheet: Table S1 - Primers
Table S1: Primers, probes, and crRNAs used for Cryptosporidium and PMMoV detection in this study.										Binding position
Target	Assay	Name	Sequence (5'-3')	Binding position	Reference
Cryptosporidium	RT-nested RPA-CONAN	C18S-F1	GTGGCAATGACGGGTAACGGGGAATTAGGG	325-354	Crannell et al. (2014)	325	354	30	forward	ZC
		C18S-R1	CTGCTGGCACCAGACTTGCCCTCCAATTGATA	550-519	This study	519	550	32	reverse
		C18S-F2	GAAACGGCTACCACATCTAAGGAAGGCAGCAG	379-410	This study	379	410	32	forward
		C18S-R2	CTTGTAAAGGGGTTTATACTTAACTCATTC	518-489	Liu et al. (2023)	489	518	30	reverse	YL
		Cp18S-crRNA1	GUGUUCCCCGCGCCAGCGGGGAUAAACCGAAAUAACAAUACAGGACUUUUUGGUUUUGUAAGUGUUCCCCGCGCCAGCGGGGAUAAACCG	454-485	This study	454	485	32	forward
		Cs18S-crRNA2	GUGUUCCCCGCGCCAGCGGGGAUAAACCGAAAUAACAAUACAGGACUUUUUUAGUUUUGUAGUGUUCCCCGCGCCAGCGGGGAUAAACCG	454-484	This study
PMMoV	RT-Semi Nested RPA-CONAN	PMMoV-F	GGCCTACCGAAGCAAATGTCGCACTTGCAT	1904-1933	This study	1904	1933	30	forward
		PMMoV-R1	TGCTGCAACGACTCGATTTCTGTACTTCTT	2108-2079	This study	2079	2108	30	reverse
		PMMoV-R2	CTCATCGGACACTGTGYTGCCTGTTAGACC	2073-2044	This study	2044	2073	30	reverse
		PMMoV-crRNA6	GUGUUCCCCGCGCCAGCGGGGAUAAACCGAUUGUGUCGUCAGACGUAGGUGAGUCCUCAAUGUGUUCCCCGCGCCAGCGGGGAUAAACCG	1975-2006	Nakamura et al. (2026)	1975	2006	32	forward
Target	Assay	Name	Sequence (5'-3')	Binding position	Reference
Cryptosporidium	DETECTR	crRNA	UAAUUUCUACUAAGUGUAGAUUUGUCACUACCUCCCUGUAU	452-433	Inomata et al. (2008)	433	452	20	reverse
	LAMP	CryFIP	TACTTAACTCATTCCAATTAGAAAACCCAGGGAGGTAGTGACAAG	502-476, 436-453		476	502	27	reverse
		CryBIP	ATAAACCCCTTTACAAGTATCAATTTATACGCTATTGGAGCTGG	502-526, 580-562		502	526	25	forward
		CryF3	GCGCAAATTACCCAATCC	413-430		413	430	18	forward
		CryB3	ACTACGAGCTTTTTAACTGC	611-592		592	611	20	reverse
		CryLF	CCAAAAAGTCCTGTATTG	477-460		460	477	18	reverse
		CryLB	GAGGGCAAGTCTGGTG	528-543		528	543	16	forward
	qPCR-NJ	F	ATGACGGGTAACGGGGAAT	331-349	Jothikumar et al. (2008)	331	349	19	forward
		R	CCAATTACAAAACCAAAAAGTCC	489-467		467	489	23	reverse
		P	FAM-CGCGCCTGC/ZEN/TGCCTTCCTTAGATG-IBFQ	415-392		392	415	24	reverse
	qPCR-CM	F	CATGGATAACCGTGGTAAT	137-155	Mary et al. (2013)	137	155	19	forward
		R	TACCCTACCGTCTAAAGCTG	314-295		295	314	20	reverse
		P	FAM-CTAGAGCTAATACATGCGAAAAAA-MGB-NFQ	157-180		157	180	24	forward
	qPCR-DW	F	CAGATACCGTCGTAGTCTTAACC	959-981	Wang et al. (2024)	959	981	23	forward
		R	AGCCTTGCGACCATACTCC	1072-1090		1072	1090	19	forward
		P	AGGTTGTTCCTTACTCCTTC	1026-1007		1007	1026	20	reverse		1072	1090
PMMoV	qPCR	F	GAGTGGTTTGACCTTAACGTTTGA	1878-1901	Haramoto et al. (2013)	1878	1901	24	forward
		R	TTGTCGGTTGCAATGCAAGT	1945-1926	Zhang et al. (2006)	1926	1945	20	reverse
		P	FAM-CCTACCGAAGCAAATG-MGB-NFQ	1906-1921	Zhang et al. (2006)	1906	1921	16	forward
Target	Assay	Name	Sequence (5'-3')	Binding position	Reference
C. parvum	SYBR Green-based qPCR	F	GCGCAAATTACCCAATCCTAA	413-433	This study	413	433	21	forward
		R	GGGGTTTATACTTAACTCATTCC	510-488	This study	488	510	23	reverse

### Sheet: Table S2 - gBlocks
Table S2. Synthetic DNA sequences representing consensus target regions of different Cryptosporidium species used for assay evaluation.
Name	Sequence
C. parvum / C. hominis / C. meleagridis alignment 75%	TAAAGAACCAATATAATTGGTGACTCATAATAACTTTACGGATCACATTAAATGTGACATATCATTCAAGTTTCTGACCTATCAGCTTTAGACGGTAGGGTATTGGCCTACCGTGGCAATGACGGGTAACGGGGAATTAGGGTTCGATTCCGGAGAGGGAGCCTGAGAAACGGCTACCACATCTAAGGAAGGCAGCAGGCGCGCAAATTACCCAATCCTAATACAGGGAGGTAGTGACAAGAAATAACAATACAGGACTTTTTGGTTTTGTAATTGGAATGAGTTAAGTATAAACCCCTTTACAAGTATCAATTGGAGGGCAAGTCTGGTGCCAGCAGCCGCGGTAATTCCAGCTCCAATAGCGTATATTAAAGTTGTTGCAGTTAAAAAGCTCGTAGT…
C. felis alignment 75%	TTTTTTTTTGGTGACTCATAATAACTTTACGGATCACAATAATTTATTTTGTGACATATCATTCAAGTTTCTGACCTATCAGCTTTAGACGGTAGGGTATTGGCCTACCGTGGCTATGACGGGTAACGGGGAATTAGGGTTCGATTCCGGAGAGGGAGCCTGAGAAACGGCTACCACATCTAAGGAAGGCAGCAGGCGCGCAAATTACCCAATCCTAATACAGGGAGGTAGTGACAAGAAATAACAATACAGGACTTTACGGTTTTGTAATTGGAATGAGTTAAGTATAAACCCCTTTACAAGTATCAATTGGAGGGCAAGTCTGGTGCCAGCAGCCGCGGTAATTCCAGCTCCAATAGCGTATATTAAAGTTGTTGCAGTTAAAAAGCTCGTAGTTGG…
C. canis alignment 75%	TAAAGAACCAATATTTTTGGTGATTCATAATAACTTTACGGATCACATTTTATGTGACATATCATTCAAGTTTCTGACCTATCAGCTTTAGACGGTAGGGTATTGGCCTACCGTGGCAATGACGGGTAACGGGGAATTAGGGTTCGATTCCGGAGAGGGAGCCTGAGAAACGGCTACCACATCTAAGGAAGGCAGCAGGCGCGCAAATTACCCAATCCTAATACAGGGAGGTAGTGACAAGAAATAACAATACAGGACTTTAACAGTTTTGTAATTGGAATGAGTTGAGTATAAACCCCTTTACAAGTATCAATTGGAGGGCAAGTCTGGTGCCAGCAGCCGCGGTAATTCCAGCTCCAATAGCGTATATTAAAGTTGTTGCAGTTAAAAAGCTCGTAG…
C. muris / C.andersoni / C. avium alignment 75%	TAAAGAACCAATGAGCTTGGTGATTCATAATAACTTTACGGATCGCATCTCTGATGCGACATATCATTCAAGTTTCTGACCTATCAGCTTTAGACGGTAGGGTATTGGCCTACCGTGGCTATGACGGGTAACGGGGAATTAGGGTTCGATTCCGGAGAGGGAGCCTGAGAAACGGCTACCACATCTAAGGAAGGCAGCAGGCGCGCAAATTACCCAATCCTGACACAGGGAGGTAGTGACAAGAAATAACAATACAGGGCCTAACGGTCTTGTAATTGGAATGAGTGAAGTATAAACCCCTTTACGAGTATCAATTGGAGGGCAAGTCTGGTGCCAGCAGCCGCGGTAATTCCAGCTCCAATAGCGTATATTAAAGTTGTTGCAGTTAAAAAGCTCGTA…
C. suis alignment 75%	TAAAGAACCAATATAATTTGGTGATTCATAATAACTTTACGGATCACATTTTTAATGTGACATATCATTCAAGTTTCTGACCTATCAGCTTTAGACGGTAGGGTATTGGCCTACCGTGGCAATGACGGGTAACGGGGAATTAGGGTTCGATTCCGGAGAGGGAGCCTGAGAAACGGCTACCACATCTAAGGAAGGCAGCAGGCGCGCAAATTACCCAATCCTAATACAGGGAGGTAGTGACAAGAAATAACAATACAGGACTTTTTTAGTTTTGTAATTGGAATGAGTTAAGTATAAACCCCTTTACAAGTATCAATTGGAGGGCAAGTCTGGTGCCAGCAGCCGCGGTAATTCCAGCTCCAATAGCGTATATTAAAGTTGTTGCAGTTAAAAAGCTCG…
C. bovis alignment 75%	TAAAGAACCAATATTTTTGGTGACTCATAATAACTTTACGGATCACATTATGTGACATATCATTCAAGTTTCTGACCTATCAGCTTTAGACGGTAGGGTATTGGCCTACCGTGGCTATGACGGGTAACGGGGAATTAGGGTTCGATTCCGGAGAGGGAGCCTGAGAAACGGCTACCACATCTAAGGAAGGCAGCAGGCGCGCAAATTACCCAATCCTAATACAGGGAGGTAGTGACAAGAAATAACAATACAGAACCTTACGGTTTTGTAATTGGAATGAGTTAAGTATAAACCCCTTAACAAGTATCAATTGGAGGGCAAGTCTGGTGCCAGCAGCCGCGGTAATTCCAGCTCCAATAGCGTATATTAAAGTTGTTGCAGTTAAAAAGCTCGTAGTTA…

### Sheet: Table S3 - Summary Crypto
Table S3. Summary of molecular assay results and nanopore sequencing confirmation for Cryptosporidium in environmental water samples. P, positive call; N, negative call.
Sample	Name	Date	CONAN	DETECTR	Sequencing nRPA	LAMP	Sequencing LAMP	qPCR-NJ	Sequencing qPCR-NJ	qPCR-CM	Sequencing qPCR-CM	qPCR-DW	Sequencing qPCR-DW
1	Shibuta	2026-03-23	P	N	Confirmed	P	Confirmed	P	Confirmed	P	Confirmed	N	Not performed
2	Sagami	2026-03-23	P	N	Confirmed	P	Confirmed	P	Not confirmed	P	Confirmed	N	Not performed
3	Nakatsu	2026-03-23	P	P	Confirmed	P	Confirmed	P	Not confirmed	P	Confirmed	N	Not performed
4	Koayu	2026-03-23	P	P	Confirmed	P	Confirmed	P	Not confirmed	P	Confirmed	N	Not performed
5	Hatsuse	2026-03-23	N	N	Not confirmed	P	Not confirmed	P	Not confirmed	P	Not confirmed	N	Not performed
6	Shingashi	2026-04-03	P	N	Confirmed	P	Confirmed	P	Confirmed	P	Confirmed	N	Not performed
7	Shirako	2026-04-03	N	N	Not confirmed	P	Not confirmed	P	Not confirmed	P	Not confirmed	N	Not performed
8	Kurome	2026-04-03	N	N	Not confirmed	P	Not confirmed	P	Not confirmed	P	Not confirmed	N	Not performed
9	Arakawa	2026-04-03	P	N	Confirmed	P	Confirmed	P	Not confirmed	P	Confirmed	N	Not performed
10	Kounuma	2026-04-03	N	N	Not confirmed	P	Not confirmed	P	Not confirmed	P	Not confirmed	N	Not performed
11	Kamogawa	2026-04-03	N	N	Not confirmed	P	Not confirmed	P	Not confirmed	P	Not confirmed	N	Not performed
12	Tamagawa	2023-06-14	N	N	Not confirmed	P	Confirmed	P	Not confirmed	P	Not confirmed	N	Not performed
13	Tamagawa	2023-08-14	N	N	Not confirmed	P	Not confirmed	P	Not confirmed	P	Not confirmed	N	Not performed
14	Tamagawa	2023-10-03	N	N	Not confirmed	P	Confirmed	P	Not confirmed	P	Not confirmed	N	Not performed
15	Tamagawa	2023-12-27	N	N	Not confirmed	N	Not confirmed	P	Not confirmed	P	Not confirmed	N	Not performed
16	Tamagawa	2024-02-08	P	P	Confirmed	P	Confirmed	P	Confirmed	P	Confirmed	N	Not performed
17	Tamagawa	2024-04-12	N	N	Not confirmed	N	Not confirmed	P	Not confirmed	P	Not confirmed	N	Not performed
18	WWTP-A	2026-02-12	N	N	Not confirmed	P	Not confirmed	N	Not confirmed	P	Not confirmed	N	Not performed
19	WWTP-A	2026-02-19	P	P	Confirmed	P	Confirmed	N	Confirmed	P	Confirmed	N	Not performed
20	WWTP-B	2026-02-10	P	P	Confirmed	P	Confirmed	P	Confirmed	P	Confirmed	N	Not performed
21	Airport	2025-04-04	P	P	Confirmed	P	Confirmed	P	Confirmed	P	Confirmed	N	Not performed
22	Airport	2025-07-01	P	P	Confirmed	N	Confirmed	P	Confirmed	P	Confirmed	N	Not performed
23	Airport	2025-08-05	N	N	Not confirmed	N	Not confirmed	P	Confirmed	P	Confirmed	N	Not performed

### Sheet: Table S4 - nRPA
Table S4. Nanopore sequencing results for nRPA products and corresponding CONAN and DETECTR detection outcomes. P, positive call; N, negative call; TP, true positive; FP, false positive; TN, true negative; FN, false negative.
	Name	Date	CONAN call	DETECTR call	Sequencing nRPA	CONAN	DETECTR	Contig	Species	Sequence
1	Shibuta	2026-03-23	P	N	Confirmed	TP	FN	Contig 10	C. suis	GCGCGCAAATTACCCAATCCTAATACAGGGAGGTAGTGACAAGAAATAACAATACAGGACTTTTTTAGTTTTGTAA
2	Sagami	2026-03-23	P	N	Confirmed	TP	FN	Contig 13	C. suis	GCGCGCAAATTACCCAATCCTAATACAGGGAGGTAGTGACAAGAAATAACAATACAGGACTTTTTTAGTTTTGTAATTG
3	Nakatsu	2026-03-23	P	P	Confirmed	TP	TP	Contig 1	C. suis	GCGCGCAAATTACCCAATCCTAATACAGGGAGGTAGTGACAAGAAATAACAATACAGGACTTTTTTAGTTTTGTAATTG
4	Koayu	2026-03-23	P	P	Confirmed	TP	TP	Contig 1	C. suis	GCGCGCAAATTACCCAATCCTAATACAGGGAGGTAGTGACAAGAAATAACAATACAGGACTTTTTTAGTTTTGTAATTG
5	Hatsuse	2026-03-23	N	N	Not confirmed	TN	TN	Contig 1	Uncultured Colpodella and others	GCGCGCAAATTACCCAATCCTGACACAGGGAGGTAGTGACAAGAAATAACAATACAGGGCATTCATGTCTTGTAATTG
6	Shingashi	2026-04-03	P	N	Confirmed	TP	FN	Contig 13	C. parvum	GCGCGCAAATTACCCAATCCTAATACAGGGAGGTAGTGACAAGAAATAACAATACAGGACTTTTTGGTTTTGTAATTG
7	Shirako	2026-04-03	N	N	Not confirmed	TN	TN	Contig 1	Uncultured Colpodella and others	GCGCGCAAATTACCCAATCCTGACACAGGGAGGTAGTGACAAGAAATAACAATACAGGGCATTCATGTCTTGTAATTG
8	Kurome	2026-04-03	N	N	Not confirmed	TN	TN	Contig 1	Paramecium caudatum and others	CTGCTGGCACCAGACTTGCCCTCCAATTGATAATCGTTTACGGATTTGGACTTATCTCATTGCAATCCCGGAACGGAAAACCGCCCAGGTTGTTATTTCTTGTCACTACCTCCCCGAATCGGGATTGGGTAATTTACGCGC
9	Arakawa	2026-04-03	P	N	Confirmed	TP	FN	Contig 49	C. suis	GCGCGYAAATTACCCAATCCTGACACAGGGAGGTAGTGACAAGAAATAACAATACAGGACTTTTTTAGTTTTGTAA
10	Kounuma	2026-04-03	N	N	Not confirmed	TN	TN	Contig 1	Staurosira construens	CTGCTGGCACCAGACTTGCCCTCCAATTGATACTCGATAAGGGGTTTAAATTGTTCTCATTCCAATTGCCAGACCTAAGAAGGCCCGGCATTGTTATTTATTGTCACTACCTCCAAGTTTCTTGATTGGGTAATTTACGCGC
11	Kamogawa	2026-04-03	N	N	Not confirmed	TN	TN	Contig 1	Stentor roeselii	GCGCGCAAATTACCCAATCCTAACTCAGGGAGGTAGTGACAAGAAATAACAACGCGGGGCTTTTGTCTCGTGATTGGAATGAGATAAGTGTTAAATACTTTTCGATTATCAATTGGAGGGCAAGTCTGGTGCCAGCAG
12	Tamagawa	2023-06-14	N	N	Not confirmed	TN	TN	Contig 1	Cladocopium sp and others	GCGCGCAAATTACCCAATCCTGACACAGGGAGGTAGTGACAAGAAATAACAATACAGGGCATCCATGTCTTGTAATTG
13	Tamagawa	2023-08-14	N	N	Not confirmed	TN	TN	Contig 1	Unruhdinium sp and others	GCGCGCAAATTACCCAATCCTGACACAGGGAGGTAGTGACAAGAAATAACAATACAGGGCAACCATGTCTTGTAATTG
14	Tamagawa	2023-10-03	N	N	Not confirmed	TN	TN	Contig 1	Unruhdinium sp and others	GCGCGCAAATTACCCAATCCTGACACAGGGAGGTAGTGACAAGAAATAACAATACAGGGCAACCATGTCTTGTAATTG
15	Tamagawa	2023-12-27	N	N	Not confirmed	TN	TN	Contig 1	Haslea sp and others	GCTGGCACCAGACTTGCCCTCCAATTGATACTCGATAAGGGGTTTAAATTGTTCTCATTCCAATTGCCAGACCTAGAAAGGCCCGGCATTGTTATTTATTGTCACTACCTCCCTGTGTCAGGATTGGGTAATTTACGCGC
16	Tamagawa	2024-02-08	P	P	Confirmed	TP	TP	Contig 2	C. parvum	GCGCGCAAATTACCCAATCCTAATACAGGGAGGTAGTGACAAGAAATAACAATACAGGACTTTTTGGTTTTGTAATTG
17	Tamagawa	2024-04-12	N	N	Not confirmed	TN	TN	Contig 1	Unruhdinium sp and others	GCGCGCAAATTACCCAATCCTAATACAGGGAGGTAGTGACAAGAAATAACAATACAGGACTTTTTGGTTTTGTAATTG
18	WWTP-A	2026-02-12	N	N	Not confirmed	TN	TN	Contig 1	HQ643671.2 Pythium	CTGCTGGCACCAGACTTGCCCTCCAATTGATACTCGATAAGGGATTTAAATTGTTCTCATTCCAATTGCCCGACTCGAAGAGCCAGAGCATTGTTATTTATTGTCACTACCTCCCTGTGTCAGGATTGGGTAATTTACGCGC
19	WWTP-A	2026-02-19	P	P	Confirmed	TP	TP	Contig 1	C. suis	GCGCGCAAATTACCCAATCCTAATACAGGGAGGTAGTGACAAGAAATAACAATACAGGACTTTTTTAGTTTTGTAATTG
20	WWTP-B	2026-02-10	P	P	Confirmed	TP	TP	Contig 2	C. parvum	GCGCGCAAATTACCCAATCCTAATACAGGGAGGTAGTGACAAGAAATAACAATACAGGACTTTTTGGTTTTGTAATTG
21	Airport	2025-04-04	P	P	Confirmed	TP	TP	Contig 2	C. parvum	GCGCGCAAATTACCCAATCCTAATACAGGGAGGTAGTGACAAGAAATAACAATACAGGACTTTTTGGTTTTGTAATTG
22	Airport	2025-07-01	P	P	Confirmed	TP	TP	Contig 1	C. parvum	GCGCGCAAATTACCCAATCCTAATACAGGGAGGTAGTGACAAGAAATAACAATACAGGACTTTTTGGTTTTGTAATTG
23	Airport	2025-08-05	N	N	Not confirmed	TN	TN	Contig 1	Protoperidinium monovelum	CAATTACAAGACATGAATGCCCTGTATTGTTATTTCTTGTCACTACCTCCCTGTGTCAGGATTGGGTAATTTGCGC

### Sheet: Table S5 - LAMP
Table S5. Nanopore sequencing results for RT-LAMP products from environmental water samples. P, positive call; N, negative call; TP, true positive; FP, false positive; TN, true negative; FN, false negative.
	Name	Date	LAMP call	Sequencing LAMP	LAMP	Contig	Species	Sequence
1	Shibuta	2026-03-23	P	Confirmed	TP	Contig 1, 5	C. parvum, C. suis	AAATAACAATACAGGACTTTTTGGTTTTGTAATTGGAATGAGTTAAGTATAAACCCCTTTACAAGTATCAATTGGAGGGCAAGTCTGGTGCCAGCAGCCGCGGTAATT
2	Sagami	2026-03-23	P	Confirmed	TP	Contig 1	C. suis	AAATAACAATACAGGACTTTTTTAGTTTTGTAATTGGAATGAGTTAAGTATAAACCCCTTTACAAGTATCAATTGGAGGGCAAGTCTGGTGCCAGCAGCCGCGGTAATT
3	Nakatsu	2026-03-23	P	Confirmed	TP	Contig 1	C. suis	AAATAACAATACAGGACTTTTTTAGTTTTGTAATTGGAATGAGTTAAGTATAAACCCCTTTACAAGTATCAATTGGAGGGCAAGTCTGGTGCCAGCAGCCGCGGTAATT
4	Koayu	2026-03-23	P	Confirmed	TP	Contig 1	C. suis	AAATAACAATACAGGACTTTTTTAGTTTTGTAATTGGAATGAGTTAAGTATAAACCCCTTTACAAGTATCAATTGGAGGGCAAGTCTGGTGCCAGCAGCCGCGGTAATT
5	Hatsuse	2026-03-23	P	Not confirmed	FP	Contig 1	Dinophysis sp	AAATAACAATACAGGGCTTCATGTCTTGTAATTGGAATGAGTAGATTATAAACCCCTTTACAAGTATCAATTGGAGGGCAAGTCTGGTGCCAGCAGCCGCGGTAATT
6	Shingashi	2026-04-03	P	Confirmed	TP	Contig 1	C. parvum	AAATAACAATACAGGACTTTTTGGTTTTGTAATTGGAATGAGTTAAGTATAAACCCCTTTACAAGTATCAATTGGAGGGCAAGTCTGGTGCCAGCAGCCGCGGTAATT
7	Shirako	2026-04-03	P	Not confirmed	FP	Contig 1	Anteholosticha sp and others	AATTACCGCGGCTGCTGGCACCAGACTTGCCCTCAATTGATACTTGTAAAGGGGTTTATATTCTACTCATTGCAATCCTAATTCAGGGAGGTAGTGACAAGAAATAACGGACTGAGGCCTCGCTTCAGGATTGCAATGAGTAGAATATAAACCCCTTTACAAGTATCAATTGAGGGCAAGTCTGGTGCCAGCAGCCGCGGTAATT
8	Kurome	2026-04-03	P	Not confirmed	FP	Contig 1	Anteholosticha sp and others	AATTACCGCGGCTGCTGGCACCAGACTTGCCCTCAATTGATACTTGTAAAGGGGTTTATATTCTACTCATTGCAATCCTAATTCAGGGAGGTAGTGACAAGAAATAACGGACTGAGGCCTCGCTTCAGGATTGCAATGAGTAGAATATAAACCCCTTTACAAGTATCAATTGAGGGCAAGTCTGGTGCCAGCAGCCGCGGTAATT
9	Arakawa	2026-04-03	P	Confirmed	TP	Contig 1	C. suis	AAATAACAATACAGGACTTTTTTAGTTTTGTAATTGGAATGAGTTAAGTATAAACCCCTTTACAAGTATCAATTGGAGGGCAAGTCTGGTGCCAGCAGCCGCGGTAATT
10	Kounuma	2026-04-03	P	Not confirmed	FP	Contig 1	Dinophysis sp and others	AATTACCGCGGCTGCTGGCACCAGACTTGCCCTCCAATTGATACTTGTAAAGGGGTTTATATTCTACTCATTCCAATTACAAGACATGGATGCCCTGTATTGTTATTT
11	Kamogawa	2026-04-03	P	Not confirmed	FP	Contig 1	-	AAATAACAATACAGGGCATAACTGTCTTGTAATTGGAATGAGTAGAATATAAACCCCTTTACAAGTATCAATTGGAGGGCAAGTCTGGTGCCAGCAGCCGCGGTAATT
12	Tamagawa	2023-06-14	P	Confirmed	TP	Contig 1	C. parvum	AAATAACAATACAGGACTTTTTGGTTTTATAATTGGAATGAGTTAAGTATAAACCCCTTTACAAGTATCAATTGGAGGGCAAGTCTGGTGCCAGCAGCCGCGGTAATT
13	Tamagawa	2023-08-14	P	Not confirmed	FP	Contig 1	-	AATTACCGCGGCTGCTGGCACCAGACTTGCCCTCCAATTGATACTTGTAAAGGGGTTTATAATGTACTCATTCCAATTGGGAACCAAAGGCTCCTCATTGATATTT
14	Tamagawa	2023-10-03	P	Confirmed	TP	Contig 5	C. parvum	AAATAACAATACAGGACTTTTTGGTTTTGTAATTGGAATGAGTTAAGTATAAACCCCTTTACAAGTATCAATTGGAGGGCAAGTCTGGTGCCAGCAGCCGCGGTAAT
15	Tamagawa	2023-12-27	N	Not confirmed	TN	Contig 1	-	AATTACCGCGGCTGCTGGCACCAGACTTGCCCTCAAATTGATCCTCGATAAGGGATTTAAATTGTTCTCATTCCAATTGCCAGACCTATAAAGGCCCGGCATATACGCTATTGGAGCTGGAATTACCGCGGCTGCTGGCACCAGACTTGCCCTC
16	Tamagawa	2024-02-08	P	Confirmed	TP	Contig 1	C. parvum	AATTACCGCGGCTGCTGGCACCAGACTTGCCCTCCAATTGATACTTGTAAAGGGGTTTATACTTAACTCATTCCAATTACAAAACCAAAAAGTCCTGTATTGTTATTT
17	Tamagawa	2024-04-12	N	Not confirmed	TN	Contig 1	Rubrioxytricha sp. and others	AAATAACGAACCGAAGCATTTGTTTCGGGATTGCAATGAGTAGAATATAAACCCCTTTACAAGTATCAATTGGAGGGCAAGTCTGGTGCCAGCAGCCGCGGTAATT
18	WWTP-A	2026-02-12	P	Not confirmed	FP	Contig 1	Ciliophora sp and others	AAATAACGGACCGGAGCCTATGCTTCGGGATTGCAATGAGTAGAATATAAACCCCTTTACAAGTATCAATTNGAGGGCAAGTCTGGTGCCAGCAGCCGCGGTAAT
19	WWTP-A	2026-02-19	P	Confirmed	TP	Contig 1, 2	C. suis	AAATAACAATACAGGACTTTTTTAGTTTTGTAATTGGAATGAGTTAAGTATAAACCCCTTTACAAGTATCAATTGGAGGGCAAGTCTGGTGCCAGCAGCCGCGGTAATT
20	WWTP-B	2026-02-10	P	Confirmed	TP	Contig 1	C. parvum	AAATAACAATACAGGACTTTTTGGTTTTGTAATTGGAATGAGTTAAGTATAAACCCCTTTACAAGTATCAATTGGAGGGCAAGTCTGGTGCCAGCAGCCGCGGTAATT
21	Airport	2025-04-04	P	Confirmed	TP	Contig 1	C. parvum	AAATAACAATACAGGACTTTTTGGTTTTCTAATTGGAATGAGTTAAGTATAAACCCCTTTACAAGTATCAATTTGAGGGCAAGTCTGGTGCCAGCAGCCGCGGTAATT
22	Airport	2025-07-01	N	Confirmed	FN	Contig 1	C. parvum	AAATAACAATACAGGACTTTTTGGTTTTGTAATTGGAATGAGTTAAGTATAAACCCCTTTACAAGTATCAATTGGAGGGCAAGTCTGGTGCCAGCAGCCGCGGTAATT
23	Airport	2025-08-05	N	Not confirmed	TN	-	-	-

### Sheet: Table S6 - qPCR-NJ
Table S6. Nanopore sequencing results for qPCR-NJ products from environmental water samples. P, positive call; N, negative call; TP, true positive; FP, false positive; TN, true negative; FN, false negative.
	Name	Date	qPCR-NJ call	Sequencing qPCR-NJ	qPCR-NJ	Contig	Species	Sequence
1	Shibuta	2026-03-23	P	Confirmed	TP	Contig 1	Cryptosporidium	TAGGGTTCGATTCCGGAGAGGGAGCCTGAGAAACGGCTACCACATCTAAGGAAGGCAGCAGGCGCGCAAATTACCCAATCCTAATACAGGGAGGTAGTGACAAGAAATAACAATACA
2	Sagami	2026-03-23	P	Not confirmed	FP	Contig 1	-	TAGGGTTCGATTCCGGAGAGGGAGCCTGAGAGATGGCTACCACATCTAAGGAAGGCAGCAGGCGCGCAAATTACCCAATCCTGAAATGGGGAGGTAGTGACAAGAAATAACAATACG	Labyrinthula sp. and others
3	Nakatsu	2026-03-23	P	Not confirmed	FP	Contig 1	-	TAGGGTTCGATTCCGGAGAGGGAGCCTGAGAGATGGCTACCACATCTAAGGAAGGCAGCAGGCGCGCAAATTACCCAATCCTGAAATGGGGAGGTAGTGACAAGAAATAACAATACG	Labyrinthula sp. and others
4	Koayu	2026-03-23	P	Not confirmed	FP	Contig 1	-	TAGGGTTCGATTCCGGAGAGGGAGCCTGAGAGATGGCTACCACATCTAAGGAAGGCAGCAGGCGCGCAAATTACCCAATCCTGAAATGGGGAGGTAGTGACAAGAAATAACAATACG	Labyrinthula sp. and others
5	Hatsuse	2026-03-23	P	Not confirmed	FP	Contig 1	-	TAGGGTTCGATTCCGGAGAGGGAGCCTGAGAGATGGCTACCACATCTAAGGAAGGCAGCAGGCGCGCAAATTACCCAATCCTGAAATGGGGAGGTAGTGACAAGAAATAACAATACG	Labyrinthula sp. and others
6	Shingashi	2026-04-03	P	Confirmed	TP	Contig 2	Cryptosporidium	TAGGGTTCGATTCCGGAGAGGGAGCCTGAGAAACGGCTACCACATCTAAGGAAGGCAGCAGGCGCGCAAATTACCCAATCCTAATACAGGGAGGTAGTGACAAGAAATAACAATACA
7	Shirako	2026-04-03	P	Not confirmed	FP	Contig 1	-	TAGGGTTCGATTCCGGAGAGGGAGCCTGAGAGATGGCTACCACATCTAAGGAAGGCAGCAGGCGCGCAAATTACCCAATCCTGAAATGGGGAGGTAGTGACAAGAAATAACAATACG	Labyrinthula sp. and others
8	Kurome	2026-04-03	P	Not confirmed	FP	Contig 1	-	TAGGGTTCGATTCCGGAGAGGGAGCCTGAGAGATGGCTACCACATCTAAGGAAGGCAGCAGGCGCGCAAATTACCCAATCCTGAAATGGGGAGGTAGTGACAAGAAATAACAATACG	Labyrinthula sp. and others
9	Arakawa	2026-04-03	P	Not confirmed	FP	Contig 1	-	TAGGGTTCGATTCCGGAGAGGGAGCCTGAGAGATGGCTACCACATCTAAGGAAGGCAGCAGGCGCGCAAATTACCCAATCCTGAAATGGGGAGGTAGTGACAAGAAATAACAATACG	Labyrinthula sp. and others
10	Kounuma	2026-04-03	P	Not confirmed	FP	Contig 1	-	TAGGGTTCGATTCCGGAGAGGGAGCCTGAGAGATGGCTACCACATCTAAGGAAGGCAGCAGGCGCGCAAATTACCCAATCCTGAAATGGGGAGGTAGTGACAAGAAATAACAATACG	Labyrinthula sp. and others
11	Kamogawa	2026-04-03	P	Not confirmed	FP	Contig 1	-	TAGGGTTCGGTTCCGGAGAGGGAGCCTGAGAAATGGCTACCACATCCAAGGAAGGCAGCAGGCGCGCAAATTACCCAATCCTGACACAGGGAGGTAGTGACAAGAAATAACGATACC	Uncultured Euglyphidae sp. and others
12	Tamagawa	2023-06-14	P	Not confirmed	FP	Contig 1	Salpingoeca sp.	TAGGGTTCGGTTCCGGAGAGGGAGCCTGAGAAATGGCTACCACATCCAAGGAAGGCAGCAGGCGCGCAAATTACCCAATCCTGACACAGGGAGGTAGTGACAAGAAATAACGATACC
13	Tamagawa	2023-08-14	P	Not confirmed	FP	Contig 1	-	TAGGGTTCGGTTCCGGAGAGGGAGCCTGAGAAATGGCTACCACATCCAAGGAAGGCAGCAGGCGCGCAAATTACCCAATCCTGACACAGGGAGGTAGTGACAAGAAATAACGATACC	Uncultured Euglyphidae sp. and others
14	Tamagawa	2023-10-03	P	Not confirmed	FP	Contig 1	-	TAGGGTTCGATTCCGGAGAGGGAGCCTGAGAGATGGCTACCACATCTAAGGAAGGCAGCAGGCGCGCAAATTACCCAATCCTGAAATGGGGAGGTAGTGACAAGAAATAACAATACG	Labyrinthula sp. and others
15	Tamagawa	2023-12-27	P	Not confirmed	FP	Contig 1	-	TAGGGTTCGATTCCGGAGAGGGAGCCTGAGAGATGGCTACCACATCTAAGGAAGGCAGCAGGCGCGCAAATTACCCAATCCTGAAATGGGGAGGTAGTGACAAGAAATAACAATACG	Labyrinthula sp. and others
16	Tamagawa	2024-02-08	P	Confirmed	TP	Contig 1	Cryptosporidium	TAGGGTTCGATTCCGGAGAGGGAGCCTGAGAAACGGCTACCACATCTAAGGAAGGCAGCAGGCGCGCAAATTACCCAATCCTAATACAGGGAGGTAGTGACAAGAAATAACAATACA
17	Tamagawa	2024-04-12	P	Not confirmed	FP	Contig 1	-	TAGGGTTCGATTCCGGAGAGGGAGCCTGAGAAACGGCTACCACATCTAAGGAAGGCAGCAGGCGCGCAAATTACCCAATCCTAATACAGGGAGGTAGTGACAAGAAATAACAATACA	Labyrinthula sp. and others
18	WWTP-A	2026-02-12	N	Not confirmed	TN	-	-	-	-
19	WWTP-A	2026-02-19	N	Confirmed	FN	Contig 3	Cryptosporidium	TAGGGTTCGAGTCCGGAGAGGGAGCCTGAGAAACGGCTACCACATCTAAGGAAGGCAGCAGGCGCGCAAATGTACCCAATCCTAATACAGGGAGGTAGTGACAAGAAATAACA
20	WWTP-B	2026-02-10	P	Confirmed	TP	Contig 1	Cryptosporidium	TAGGGTTCGATTCCGGAGAGGGAGCCTGAGAAACGGCTACCACATCTAAGGAAGGCAGCAGGCGCGCAAATTACCCAATCCTAATACAGGGAGGTAGTGACAAGAAATAACAATACA
21	Airport	2025-04-04	P	Confirmed	TP	Contig 1	Cryptosporidium	TAGGGTTCGATTCCGGAGAGGGAGCCTGAGAAACGGCTACCACATCTAAGGAAGGCAGCAGGCGCGCAAATTACCCAATCCTAATACAGGGAGGTAGTGACAAGAAATAACAATACA
22	Airport	2025-07-01	P	Confirmed	TP	Contig 1	Cryptosporidium	TAGGGTTCGATTCCGGAGAGGGAGCCTGAGAAACGGCTACCACATCTAAGGAAGGCAGCAGGCGCGCAAATTACCCAATCCTAATACAGGGAGGTAGTGACAAGAAATAACAATACA
23	Airport	2025-08-05	P	Confirmed	TP	Contig 1	Cryptosporidium	TAGGGTTCGATTCCGGAGAGGGAGCCTGAGAAACGGCTACCACATCTAAGGAAGGCAGCAGGCGCGCAAATTACCCAATCCTAATACAGGGAGGTAGTGACAAGAAATAACAATACA

### Sheet: Table S7 - qPCR-CM
Table S7. Nanopore sequencing results for qPCR-CM products from environmental water samples. P, positive call; N, negative call; TP, true positive; FP, false positive; TN, true negative; FN, false negative.
	Name	Date	qPCR-CM call	Sequencing qPCR-CM	qPCR-CM	Contig	Species	Sequence
1	Shibuta	2026-03-23	P	Confirmed	TP	Contig 18	Cryptosporidium	AGAGCTAATACATGCGAAAAAACCTAACTTTATGGAAAGGTTGTATTTATTAGATAAAGAACCAATATAATTTGGTGATTCATAATAACTTTACGGATCACATTTTTAATGTGACATATCATTCAAGTTTCTGACCTAT
2	Sagami	2026-03-23	P	Confirmed	TP	Contig 72	Cryptosporidium	ACATGCGAAAAGACCTAACTTTATGGAAAGGTTGTATTTATTAGATAAAGAACCAATATAATTTGGTGATTCATAATAACTTTACGGATCACATTTTTAAT
3	Nakatsu	2026-03-23	P	Confirmed	TP	Contig 7	Cryptosporidium	AGAGCTAATACATGCGAAAAAACCTAACTTTATGGAAAGGTTGTATTTATTAGATAAAGAACCAATATAATTTGGTGATTCATAATAACTTTACGGATCACATTTTTAATGTGACATATCATTCAAGTTTC
4	Koayu	2026-03-23	P	Confirmed	TP	Contig 3	Cryptosporidium	CTAGAGCTAATACATGCGAAAAAACCTAACTTTATGGAAAGGTTGTATTTATTAGATAAAGAACCAATATAATTTGGTGATTCATAATAACTTTACGGATCACATTTTTAATGTGACATATCATTCAAGTTTCTGACCTAT
5	Hatsuse	2026-03-23	P	Not confirmed	FP	Contig 1	Uncultured eukaryote	ATAGGGCAGAAACTTATATGACTTGTCAACAGCTTAAAGCTGTATGATCCATTCCAATATCATGAATCACCATATACTCAAATGAGGATGGTTTGATACCTAATAAATACAATCTTCCAAAGTCAGATTTTTATGCATGTATTAGCTCTAGA
6	Shingashi	2026-04-03	P	Confirmed	TP	Contig 116	Cryptosporidium	CAATATAATTGGTGACTCATAATAACTTTACGGATCACAATTAATGTGACATATCATTCAAGTTTC
7	Shirako	2026-04-03	P	Not confirmed	FP	Contig 1	Nitzschia dissipata	ATAGGGCAGAAACTTGAATGATCCATCGCCGGCAAAGCCATGCGATCCGCAAGCTTATTATGAATCACCACATCACCCCGAAGGGGTTGGTTTCATCTAATAAATACTACCCCAGAAGGGTATTGACGCATGTATTAGCTCTAGA
8	Kurome	2026-04-03	P	Not confirmed	FP	Contig 1	Uncultured eukaryote	GATAGGGCAGAAACTTATATGACTTGTCAACAGCTTAAAGCTGTATGATCCATTCCAATATCATGAATCACCATATACTCAAATGAGGATGGTTTGATACCTAATAAATACAATCTTCCAAAGTCAGATTTTTATGCATGTATTAGCTCTAGA
9	Arakawa	2026-04-03	P	Confirmed	TP	Contig 22	Cryptosporidium	AGAGCTAATACATGCGAAAAAACCTAACTTTATGGAAAGGTTGTATTTATTAGATAAAGAACCAATATAATTTGGTGATTCATAATAACTTTACGGATCACATTTTTAATGTGACATATCATTCAAGTTTC
10	Kounuma	2026-04-03	P	Not confirmed	FP	Contig 1	-	ATAGGGCAGAAACTTGAATGATCCATCGCCAGCAAAAGCCGTGCGATCCGATTTTTATTATGAATCACCACATCACCCCGAAGGGGTTGGTTTCTTCTAATAAATACTACCCCAGAAGGGTATTGACGCATGTATTAGCTCTAGA	Punctastriata sp.
11	Kamogawa	2026-04-03	P	Not confirmed	FP	Contig 1	Synura spinosa	TTCTAGAGCTAATACATGCATCAAACCCCAACTTTTGGAAGGGGTGTATTTATTAGATGGAAACCAATGCGGGGCAACCCGGTATCTGGTGATTCATAATAACTTTCGGATCGATCCTCGGATCGATGCATCATTCAAGTTTCTGCCCTAT
12	Tamagawa	2023-06-14	P	Not confirmed	FP	Contig 1	Nitzschia sp. and others	ATAGGGCAGAAACTTGAATGATCCATCGCCGGCAAAGCCATGCGATCCGCAAGCTTATTATGAATCACCACATCACCCCGAAGGGGTTGGTTTCAATCTAATAAATACTACCCCAGAAGGGTATTGACGCATGTATTAGCTCTAGA
13	Tamagawa	2023-08-14	P	Not confirmed	FP	Contig 1	Atacamaspumella andiensis	TTCTAGAGCTAATACATGCATCAAACCCCGACTTCTGGAAGGGGTGTACTTATTAGATGGAAACCAATGCGGGGCAACCCGGATCATGGTGATTCATAATAATTTTCGGATCGATCGCAAGATCGATGCATCATTCAAGTTTCTGCCCTAT
14	Tamagawa	2023-10-03	P	Not confirmed	FP	Contig 1	Nitzschia sp. and others	ATAGGGCAGAAACTTGAATGATCCATCGCCGGCAAAGCCATGCGATCCGCAAGCTTATTATGAATCACCACATCACCCCGAAGGGGTTGGTTTCAATCTAATAAATACTACCCCAGAAGGGTATTGACGCATGTATTAGCTCTAGA
15	Tamagawa	2023-12-27	P	Not confirmed	FP	Contig 1	Diatoma sp and others	ATAGGGCAGAAACTTGAATGATCCATCGCCGGCGTAAAGCCATGCGATTCGCAAATTTATTATGAATCACCACATCACGCCGAAGCGGTTGGTTTCAATCTAATAAATACTACCCCAGAAGGGTATTGACGCATGTATTAGCTCTAGAA
16	Tamagawa	2024-02-08	P	Confirmed	TP	Contig 3	Cryptosporidium	AGAGCTAATACATGCGAAAAAACTCGACTTTATGGAAGGGTTGTATTTATTAGATAAAGAACCAATATAATTGGTGACTCATAATAACTTTACGGATCACAATTAATGTGACATATCATTCAAGTTTCTGACCTAT
17	Tamagawa	2024-04-12	P	Not confirmed	FP	Contig 1	Gedaniella sp and others	ATAGGGAAGAATCTTGAATGATCCATCGCCAGCAAAAGCCGTGCGATCCGCAAGCTTATTATGATTCACCACATCACCCCGAAGGGGTTGGTTTCTTTCTAATAAATACTACCCCAGAAGGGTATTGACGCATGTATTAGCTCTAGA
18	WWTP-A	2026-02-12	P	Not confirmed	FP	Contig 1	Uncultured eukaryote	ATAGGGCAGAAACTTGAATGATTTATCGAGGCAAGCCTCGATTCGATCAGTTATTATGATTCATCACAGCCCCGAAGGGATGGCTTAATATCTAATAAATACAACCCTTCCAGAAGTCGGGTTTTGAAGCATGTATTAGCTGTAGA
19	WWTP-A	2026-02-19	P	Confirmed	TP	Contig 6	Cryptosporidium	ATAGGCCAGAAACTCAAAGGACACATCGACAGCCGAAGCCGTTCGATTTGTTAAATCATTATGACTCACCAAAAGAGACGCAAAGCGTAATGGTTCGTTATCTAATTAGACACTGCTCTTCCTTGCGGTCGAACATCGGTGCATGTATTAGCTCTAGA
20	WWTP-B	2026-02-10	P	Confirmed	TP	Contig 6, 8	Cryptosporidium	TCTAGAGCTAATACATGCGAAAAAACCTGACTTTTTGGAAAGGTTGTATTTATTAGATAAAGAACCAATATTTTTGGTGATTCATAATAACTTTACGGATCACATTTTATGTGACATATCATTCAAGTTTCTGACCTAT	CCTGACTTAATGGAAAGGTTGTATTTATTAGATAAAGAACCAATATAATTGGTGACTCATAATAACTTTACGGATCACAATTTATGTGACATATCATTCAAGTTTCTGACCTAT
21	Airport	2025-04-04	P	Confirmed	TP	Contig 5	Cryptosporidium	ATACATGCGGAAAAACTCGACTTTATGGAAGGGTTGTATTTATTAGATAAAGAACCAATATGATTGGTGACTCATAATAACTTTACGGATCACAATTAATGTGACATATCATTCAAGTTTCTGA
22	Airport	2025-07-01	P	Confirmed	TP	Contig 3	Cryptosporidium	ATAGGTCAGAAACTTGAATGATATGTCACATTTAATGTGATCCGTAAAGTTATTATGAGTCACCAATTATATTGGTTCTTTATCTAATAAATACAACCCTTCCATAAAGTCGAGTTTTTTCGCATGTATTAGCTCTAGA
23	Airport	2025-08-05	P	Confirmed	TP	Contig 2	Cryptosporidium	TCTAGAGCTAATACATGCGAAAAAACTCGACTTTATGGAAGGGTTGTATTTATTAGATAAAGAACCAATATAATTGGTGACTCATAATAACTTTACGGATCACAATTAATGTGACATATCATTCAAGTTTCTGACCTAT

### Sheet: Table S8 - Summary PMMoV
Table S8. Summary of molecular assay results and nanopore sequencing confirmation for PMMoV in environmental water samples. P, positive call; N, negative call.
Sample	Name	Date	Initial volume (L)	CONAN call	Sequencing nRPA	qPCR-PMMoV	Sequencing PMMoV	Concentration (copies/μL of nucleic acid extract)	Concentration (copies/L of water sample)
1	Shibuta	2026-03-23	2	P	Confirmed	P	Confirmed	3364.95	755244
2	Sagami	2026-03-23	2	P	Not performed	P	Not performed	479.403	107599
3	Nakatsu	2026-03-23	2	P	Not performed	P	Not performed	940.344	211055
4	Koayu	2026-03-23	2	P	Not performed	P	Not performed	349.524	78448.8
5	Hatsuse	2026-03-23	2	P	Not performed	P	Not performed	1057.84	237425
6	Shingashi	2026-04-03	2	P	Confirmed	P	Confirmed	1360.63	305387
7	Shirako	2026-04-03	2	P	Not performed	P	Not performed	871.462	195595
8	Kurome	2026-04-03	2	P	Not performed	P	Not performed	15.7326	3531.08
9	Arakawa	2026-04-03	2	P	Not performed	P	Not performed	1800.33	404074
10	Kounuma	2026-04-03	2	P	Not performed	P	Not performed	2724.65	611533
11	Kamogawa	2026-04-03	2	P	Not performed	P	Not performed	2271.76	509884
12	Tamagawa	2023-06-14	1	P	Confirmed	P	Confirmed	1284.8	576733
13	Tamagawa	2023-08-14	1	P	Not performed	P	Not performed	3479.89	1.56208e+06
14	Tamagawa	2023-10-03	1	P	Not performed	P	Not performed	2783.2	1.24935e+06
15	Tamagawa	2023-12-27	1	P	Not performed	P	Not performed	3533.88	1.58632e+06
16	Tamagawa	2024-02-08	1	P	Not performed	P	Not performed	3572.35	1.60359e+06
17	Tamagawa	2024-04-12	1	P	Not performed	P	Not performed	1742.92	782378
18	WWTP-A	2026-02-12	0.3	P	Confirmed	P	Confirmed	9937.58	1.48696e+07
19	WWTP-A	2026-02-19	0.3	P	Not performed	P	Not performed	9399.59	1.40646e+07
20	WWTP-B	2026-02-10	0.3	P	Confirmed	P	Confirmed	22547.5	3.37378e+07
21	Airport	2025-04-04	0.3	P	Confirmed	P	Confirmed	43231.1	6.46865e+07
22	Airport	2025-07-01	0.3	P	Not performed	P	Not performed	39162.2	5.85982e+07
23	Airport	2025-08-05	0.3	P	Not performed	P	Not performed	7036.95	1.05294e+07
